# Cost-Benefit Analysis of a Children’s Spectacle Reimbursement Scheme: Evidence for Including Children’s Spectacles in Mongolia’s Social Health Insurance

**DOI:** 10.1101/2021.08.12.21261541

**Authors:** Ai Chee Yong, Chimgee Chuluunkhuu, Ving Fai Chan, Tai Stephan, Nathan Congdon, Ciaran O’Neill

## Abstract

**Background and aim:** Globally, 12.8 million children have vision impairment due to uncorrected refractive error (URE). In Mongolia, one in five children needs but do not have access to spectacles. This cost-benefit analysis aims to estimate the net benefits of a children’s spectacles reimbursement scheme in Mongolia.

**Methods:** A willingness-to-pay (WTP) survey using the contingent valuation method was administered to rural and urban Mongolia respondents. The survey assessed WTP in additional annual taxes for any child with refractive error to be provided government-subsidised spectacles. Net benefits were then calculated based on mean WTP (i.e. benefit) and cost of spectacles.

**Results:** The survey recruited 50 respondents (mean age 40.2 ± 9.86 years; 78.0% women; 100% response rate) from rural and urban Mongolia. Mean WTP was US$24.00 ± 5.15 (95% CI US$22.55 to 25.35). The average cost of a pair of spectacles in Mongolia is US$15.00. Subtracting the average cost of spectacles from mean WTP yielded a mean positive net benefit of US$9.00.

**Conclusion:** A spectacle reimbursement scheme is a potentially cost-effective intervention to address childhood vision impairment due to URE in Mongolia. These preliminary findings support the inclusion of children’s spectacles into existing Social Health Insurance. A much larger random sample could be employed in future research to increase the precision and generalisability of findings.
