## Supplementary material for "Cost-Benefit Analysis of a Children’s Spectacle Reimbursement Scheme: Evidence for Including Children’s Spectacles in Mongolia’s Social Health Insurance": S1 File. Database

### Sheet: Data Collection Sheet
Required Samples: Total 50 [25 UB: 13 RE + 12 no RE; 25 Aimag: 13 RE + 12 no RE]
Unique ID Code	Areas	Child RE Status	Age	Sex	Level of Education	Starting Bid (MNT)	Final Bid
R01	Urban	RE - 1	>=51	Female	Secondary school - 2	A - 37,500	G5
R02	Urban	RE - 1	36-50	Male	Secondary school - 2	A - 37,500	G8
R03	Urban	RE - 1	36-50	Female	Tertiary school - 3	A - 37,500	G7
R04	Urban	RE - 1	20-35	Female	Secondary school - 2	A - 37,500	G5
R05	Urban	RE - 1	20-35	Male	Tertiary school - 3	B - 52,500	G10
R06	Urban	RE - 1	36-50	Female	Secondary school - 2	B - 52,500	G9
R07	Urban	RE - 1	20-35	Female	Tertiary school - 3	B - 52,500	G7
R08	Urban	RE - 1	36-50	Female	Tertiary school - 3	B - 52,500	G10
R09	Urban	RE - 1	>=51	Female	Tertiary school - 3	B - 52,500	G6
R10	Urban	RE - 1	20-35	Male	Secondary school - 2	C - 67,500	G7
R11	Urban	RE - 1	36-50	Female	Secondary school - 2	C - 67,500	G5
R12	Urban	RE - 1	20-35	Female	Secondary school - 2	C - 67,500	G12
R13	Urban	RE - 1	36-50	Male	Secondary school - 2	C - 67,500	G9
R14	Urban	No RE - 0	36-50	Female	Tertiary school - 3	A - 37,500	G8
R15	Urban	No RE - 0	20-35	Male	Tertiary school - 3	A - 37,500	G8
R16	Urban	No RE - 0	>=51	Female	Secondary school - 2	A - 37,500	G6
R17	Urban	No RE - 0	20-35	Female	Tertiary school - 3	A - 37,500	G8
R18	Urban	No RE - 0	20-35	Female	Tertiary school - 3	B - 52,500	G9
R19	Urban	No RE - 0	20-35	Female	Secondary school - 2	B - 52,500	G10
R20	Urban	No RE - 0	36-50	Male	Secondary school - 2	B - 52,500	G10
R21	Urban	No RE - 0	>=51	Female	Tertiary school - 3	B - 52,500	G10
R22	Urban	No RE - 0	20-35	Male	Tertiary school - 3	C - 67,500	G12
R23	Urban	No RE - 0	36-50	Female	Primary school - 1	C - 67,500	G12
R24	Urban	No RE - 0	20-35	Male	Tertiary school - 3	C - 67,500	G12
R25	Urban	No RE - 0	>=51	Female	Secondary school - 2	C - 67,500	G12
R26	Rural	RE - 1	20-35	Female	Primary school - 1	A - 37,500	G5
R27	Rural	RE - 1	20-35	Female	Illiterate - 0	A - 37,500	G5
R28	Rural	RE - 1	20-35	Female	Tertiary school - 3	A - 37,500	G8
R29	Rural	RE - 1	36-50	Female	Secondary school - 2	A - 37,500	G7
R30	Rural	RE - 1	36-50	Female	Secondary school - 2	B - 52,500	G10
R31	Rural	RE - 1	36-50	Female	Tertiary school - 3	B - 52,500	G10
R32	Rural	RE - 1	20-35	Female	Secondary school - 2	B - 52,500	G9
R33	Rural	RE - 1	>=51	Female	Tertiary school - 3	B - 52,500	G5
R34	Rural	RE - 1	36-50	Female	Primary school - 1	B - 52,500	G9
R35	Rural	RE - 1	20-35	Male	Secondary school - 2	C - 67,500	G12
R36	Rural	RE - 1	36-50	Female	Tertiary school - 3	C - 67,500	G9
R37	Rural	RE - 1	20-35	Female	Tertiary school - 3	C - 67,500	G12
R38	Rural	RE - 1	36-50	Male	Secondary school - 2	C - 67,500	G10
R39	Rural	No RE - 0	20-35	Male	Tertiary school - 3	A - 37,500	G8
R40	Rural	No RE - 0	36-50	Female	Secondary school - 2	A - 37,500	G8
R41	Rural	No RE - 0	20-35	Female	Secondary school - 2	A - 37,500	G8
R42	Rural	No RE - 0	36-50	Female	Secondary school - 2	A - 37,500	G4
R43	Rural	No RE - 0	36-50	Female	Secondary school - 2	B - 52,500	G10
R44	Rural	No RE - 0	20-35	Female	Tertiary school - 3	B - 52,500	G10
R45	Rural	No RE - 0	20-35	Female	Tertiary school - 3	B - 52,500	G10
R46	Rural	No RE - 0	36-50	Female	Secondary school - 2	B - 52,500	G10
R47	Rural	No RE - 0	20-35	Female	Tertiary school - 3	C - 67,500	G12
R48	Rural	No RE - 0	20-35	Female	Tertiary school - 3	C - 67,500	G12
R49	Rural	No RE - 0	>=51	Female	Secondary school - 2	C - 67,500	G12
R50	Rural	No RE - 0	>=51	Female	Tertiary school - 3	C - 67,500	G8

### Sheet: Sheet2
Areas	Child RE Status	Sex	Level of Education	Verbal Consent	Final Bid	Starting Bid
Urban	RE - 1	Male	Illiterate - 0	Yes	G1	A - 37,500
Rural	No RE - 0	Female	Primary school - 1	No	G2	B - 52,500
			Secondary school - 2		G3	C - 67,500
			Tertiary school - 3		G4
					G5
					G6
					G7
					G8
					G9
					G10
					G11
					G12
